# Genome-wide DNA methylation-analysis delineates blastic plasmacytoid dendritic cell neoplasm from related entities and identifies distinct molecular features

**DOI:** 10.1101/2023.07.28.23293273

**Authors:** Axel Künstner, Julian Schwarting, Hanno M. Witte, Pengwei Xing, Veronica Bernard, Stephanie Stölting, Philipp Lohneis, Florian Janke, Maede Salehi, Xingqi Chen, Kathrin Kusch, Holger Sültmann, Emil Chteinberg, Anja Fischer, Reiner Siebert, Nikolas von Bubnoff, Hartmut Merz, Hauke Busch, Alfred C. Feller, Niklas Gebauer

**Author notes:** These authors contributed equally to this manuscript (Axel Künstner, Julian Schwarting, Hanno M. Witte). Shared senior authorship (Hauke Busch, Alfred C. Feller, Niklas Gebauer). **Corresponding Author:** PD Dr. med. Niklas Gebauer Department of Hematology and Oncology UKSH Campus Luebeck Ratzeburger Allee 160 23538 Luebeck.

## Abstract

Blastic plasmacytoid dendritic cell neoplasm (BPDCN) constitutes a rare and aggressive malignancy originating from plasmacytoid/common dendritic cells (pDCs/cDCs) with a primarily cutaneous tropism followed by dissemination to the bone marrow and other organs. We conducted a genome-wide analysis of the tumor methylome in an extended cohort of 45 BPDCN patients supplemented by WES (n=54) and RNA-seq (n=54) as well as ATAC-seq on selected cases (n=4). We determine the BPDCN DNA methylation profile and thereby identify a reliable means to discriminate BPDCN from AML, CMML and T-ALL. DNA methylation profiling characterizes disruption of oncogenic pathways whilst unraveling the proliferative history as well as the prognostically relevant composition of the tumor microenvironment. Beyond the two recently established BPDCN subtypes (C1/C2), we identified a transcriptional reliance on JAK/STAT and NFκB-signaling in atypical C2 versus C1-BPDCN cases through RNA-sequencing. Our integrative characterization of BPDCN offers novel molecular insights and potential diagnostic applications.
