## Supplementary Table 3 for "Genome-wide DNA methylation-analysis delineates blastic plasmacytoid dendritic cell neoplasm from related entities and identifies distinct molecular features"

### Sheet: Survival data
Sample_Name	Age	Gender	Progress_Event	PFS	Death_Event	OS	DC_Cluster	Immunocluster
BPDCN_01	76-80	male					C1	IC1
BPDCN_05	71-75	male	1	4			C1	IC1
BPDCN_07	31-35	male	1	20	1	41	C1	IC1
BPDCN_10	66-70	female	0	0	1	2	C2	IC2
BPDCN_11	81-85	male	0		1	4	C1	IC2
BPDCN_12	76-80	male	0	0	1	1	C2	IC2
BPDCN_14	81-85	male					C2	IC2
BPDCN_15	66-70	male	0	0	1	1	C2	IC1
BPDCN_16	15-20	male	0	135	0	135	C1	IC2
BPDCN_17	66-70	male	1	24	1	38	C1	IC2
BPDCN_18	86-90	female					C1	IC2
BPDCN_19	86-90	male	0	0	1	1	C2	IC1
BPDCN_20	71-75	male	2	9	1	23	C2	IC2
BPDCN_21	76-80	male					C2	IC2
BPDCN_23	76-80	male	1	25			C1	IC2
BPDCN_24	81-85	female	1	28	1	33	C1	IC2
BPDCN_25	66-70	female	0	0	1	5	C2	IC1
BPDCN_26	66-70	male					C1	IC2
BPDCN_27	86-90	female	0	0	1	1	C2	IC1
BPDCN_29	81-85	male					C2	IC2
BPDCN_30	66-70	male	0	88	0	88	C2	IC2
BPDCN_31	41-45	female	0	82	0	82	C2	IC2
BPDCN_32	56-60	male	2	6	1	27	C2	IC1
BPDCN_34	61-65	male					C1	IC2
BPDCN_37	81-85	male					C2	IC1
BPDCN_38	91-95	female	0	0	1	1	C1	IC2
BPDCN_40	71-75	female	1	19	1	21	C2	IC1
BPDCN_41	71-75	male	1	16	1	18	C2	IC2
BPDCN_42	71-75	male					C2	IC2
BPDCN_43	76-80	male	2	9	1	17	C2	IC2
BPDCN_44	71-75	male					C1	IC2
BPDCN_45	76-80	female	1	7	1	12	C2	IC1
BPDCN_46	81-85	male					C1	IC2
BPDCN_47	66-70	male					C1	IC2
BPDCN_48	61-65	male					C1	IC2
BPDCN_49	71-75	male					C2	IC1
BPDCN_50	51-55	female					C1	IC2
BPDCN_51	76-80	male	0		0	5	C1	IC2
BPDCN_52	66-70	male					C1	IC2
BPDCN_53	71-75	male					C2	IC2
BPDCN_54	76-80	male					C1	IC2
BPDCN_55	71-75	male					C1	IC2
BPDCN_56	66-70	female					C1	IC2
BPDCN_57	46-50	male					C2	IC2
BPDCN_58	81-85	male					C2	IC2
