## Supplementary Table 4 for "Genome-wide DNA methylation-analysis delineates blastic plasmacytoid dendritic cell neoplasm from related entities and identifies distinct molecular features"

### Sheet: b-values
cpg	BPDCN_01	BPDCN_05	BPDCN_07	BPDCN_10	BPDCN_11	BPDCN_12	BPDCN_14	BPDCN_15	BPDCN_16	BPDCN_17	BPDCN_18	BPDCN_19	BPDCN_20	BPDCN_21	BPDCN_23	BPDCN_24	BPDCN_25	BPDCN_26	BPDCN_27	BPDCN_29	BPDCN_30	BPDCN_31	BPDCN_32	BPDCN_34	BPDCN_37	BPDCN_38	BPDCN_40	BPDCN_41	BPDCN_42	BPDCN_43	BPDCN_44	BPDCN_45	BPDCN_46	BPDCN_47	BPDCN_48	BPDCN_49	BPDCN_50	BPDCN_51	BPDCN_52	BPDCN_53	BPDCN_54	BPDCN_55	BPDCN_56	BPDCN_57	BPDCN_58
cg00157429	0.854073	0.70838	0.831734	0.609514	0.911493	0.530626	0.768591	0.798004	0.854472	0.880843	0.894981	0.430752	0.701426	0.758535	0.854793	0.902406	0.791502	0.824228	0.755852	0.820963	0.829284	0.824641	0.800146	0.905799	0.770714	0.792929	0.793051	0.885199	0.823779	0.832527	0.879458	0.785876	0.826804	0.838733	0.714568	0.543678	0.864974	0.913087	0.870289	0.576338	0.872597	0.884205	0.917756	0.881844	0.654403
cg00251270	0.91704	0.962118	0.871475	0.851582	0.938387	0.856691	0.89217	0.877613	0.92889	0.898005	0.954256	0.804624	0.907305	0.879119	0.932051	0.940181	0.911677	0.923914	0.850497	0.917949	0.839745	0.871057	0.910058	0.945724	0.904005	0.930926	0.881904	0.894536	0.877171	0.914472	0.951719	0.900911	0.948562	0.92919	0.884793	0.793482	0.925572	0.94657	0.92679	0.930114	0.885201	0.952076	0.894949	0.896615	0.948038
cg00338735	0.0797848	0.124758	0.103613	0.455519	0.0927722	0.272115	0.311003	0.104162	0.0837633	0.0784353	0.0374218	0.153615	0.0764751	0.108473	0.0709457	0.0390135	0.640737	0.0798715	0.298731	0.152257	0.12159	0.40249	0.12867	0.0865628	0.125913	0.0618989	0.189065	0.172991	0.444202	0.220676	0.0486748	0.132734	0.082735	0.0962709	0.0518031	0.0941007	0.11952	0.0673785	0.048937	0.0599776	0.525847	0.123655	0.0512085	0.247649	0.119579
cg00393837	0.0911647	0.0995557	0.0799492	0.139804	0.163179	0.17823	0.136221	0.198708	0.140544	0.115322	0.07205	0.508904	0.652443	0.115543	0.0531022	0.0865797	0.566972	0.0809307	0.106506	0.690369	0.551317	0.655656	0.224407	0.388343	0.524134	0.185942	0.123251	0.177013	0.252989	0.121298	0.165129	0.433194	0.0685925	0.0571385	0.272942	0.228869	0.0913187	0.15193	0.323594	0.314884	0.0968408	0.268238	0.0724534	0.587101	0.156149
cg00519854	0.927593	0.869701	0.917943	0.890673	0.933267	0.761728	0.878656	0.899712	0.903271	0.97242	0.938124	0.809264	0.929237	0.929662	0.866501	0.949864	0.781983	0.91298	0.770757	0.549638	0.856203	0.892214	0.707768	0.945322	0.793821	0.903972	0.861606	0.923419	0.890211	0.893993	0.949707	0.832623	0.909007	0.904351	0.905825	0.759083	0.949932	0.951462	0.93117	0.93429	0.931036	0.928638	0.915761	0.918628	0.943854
cg00830285	0.0969481	0.107391	0.0794555	0.111665	0.0851643	0.113931	0.0922822	0.134279	0.0589564	0.121249	0.0754229	0.288531	0.13265	0.521212	0.0861675	0.112319	0.671333	0.0923851	0.224251	0.326952	0.269954	0.431945	0.069761	0.0592665	0.119037	0.105226	0.382302	0.364281	0.387643	0.402541	0.0526115	0.593254	0.0653728	0.0852347	0.0826485	0.0781968	0.0966081	0.0727127	0.213039	0.0817456	0.152644	0.103572	0.103378	0.10869	0.0671115
cg01014224	0.803476	0.770388	0.79844	0.654261	0.777147	0.460801	0.290823	0.636432	0.75748	0.802358	0.603415	0.591248	0.601806	0.40774	0.826107	0.873615	0.444627	0.896478	0.802193	0.418778	0.44492	0.783304	0.662378	0.870215	0.77438	0.847696	0.74313	0.713928	0.700775	0.686165	0.821558	0.463395	0.795368	0.823733	0.698675	0.881059	0.602738	0.884344	0.871085	0.866427	0.816066	0.760915	0.798212	0.772696	0.31412
cg01180628	0.3837	0.298775	0.135477	0.675394	0.0988117	0.404875	0.428214	0.539736	0.187501	0.116183	0.0951163	0.466062	0.415476	0.326603	0.810177	0.730883	0.867071	0.0996551	0.390974	0.359416	0.801116	0.766224	0.242556	0.235484	0.675376	0.0958973	0.574958	0.750678	0.547498	0.206349	0.159292	0.679015	0.0882844	0.113983	0.100977	0.683567	0.158422	0.165749	0.429101	0.460909	0.475102	0.574319	0.0951192	0.359377	0.0814333
cg01267675	0.34636	0.0948408	0.330934	0.176734	0.102504	0.187693	0.870089	0.523159	0.0983847	0.17021	0.233429	0.870443	0.179606	0.225096	0.107679	0.121227	0.765709	0.216507	0.459153	0.362459	0.222724	0.239472	0.723587	0.128259	0.546699	0.3207	0.810724	0.0935411	0.199431	0.597107	0.136016	0.818702	0.152602	0.0915505	0.142369	0.282036	0.222126	0.123312	0.0762098	0.213603	0.119899	0.363893	0.131614	0.256592	0.108642
cg01338896	0.792233	0.897391	0.888591	0.857169	0.85667	0.691017	0.823631	0.755944	0.826808	0.885095	0.888149	0.803327	0.74888	0.713807	0.884787	0.854066	0.852899	0.825806	0.787655	0.792994	0.764299	0.844158	0.818213	0.917545	0.625375	0.861885	0.849685	0.836667	0.848704	0.817977	0.906901	0.695833	0.884081	0.869004	0.812633	0.66373	0.879377	0.907844	0.910914	0.88441	0.904011	0.809295	0.899445	0.860046	0.891341
cg01391631	0.890064	0.34557	0.885613	0.820862	0.868501	0.741476	0.799281	0.672806	0.922031	0.871028	0.883785	0.260554	0.341153	0.693518	0.905516	0.877466	0.798701	0.92084	0.0576246	0.210013	0.88422	0.696909	0.883016	0.912182	0.21014	0.327522	0.43231	0.659323	0.269274	0.69855	0.844521	0.527681	0.829055	0.826063	0.856876	0.600841	0.715675	0.922086	0.859775	0.568353	0.867169	0.777741	0.809272	0.649854	0.795864
cg01647396	0.820446	0.490536	0.720905	0.657497	0.671391	0.687809	0.50921	0.593701	0.174423	0.371958	0.153912	0.836118	0.855359	0.844412	0.877253	0.437592	0.760931	0.431388	0.859352	0.8527	0.783709	0.782139	0.734662	0.431565	0.787645	0.19281	0.73311	0.257402	0.885139	0.695091	0.589378	0.646158	0.165591	0.153736	0.750839	0.585881	0.601599	0.22901	0.111547	0.622592	0.143808	0.746816	0.456864	0.490857	0.665894
cg01820190	0.903696	0.801214	0.910299	0.845641	0.933825	0.941537	0.917754	0.707635	0.915073	0.757147	0.953982	0.509218	0.769372	0.705182	0.926842	0.905357	0.879731	0.953933	0.907825	0.755514	0.91832	0.7944	0.892555	0.894504	0.81805	0.928157	0.568572	0.797921	0.804809	0.906071	0.929938	0.727908	0.886802	0.880117	0.922511	0.944675	0.925511	0.937953	0.924564	0.846286	0.896273	0.906285	0.917642	0.730207	0.748163
cg02085147	0.114874	0.0736208	0.0814674	0.284009	0.0659324	0.133608	0.501269	0.0741742	0.0648432	0.219829	0.0791154	0.568731	0.0507933	0.494425	0.108248	0.0740334	0.544102	0.168934	0.114445	0.478039	0.0442604	0.385926	0.11282	0.112411	0.264267	0.0830445	0.0983613	0.134685	0.282943	0.21033	0.0690229	0.136421	0.0993736	0.0952359	0.0484556	0.191636	0.0512997	0.0699969	0.0980632	0.0704249	0.0896433	0.0640955	0.0577674	0.412993	0.417135
cg02485597	0.139067	0.367305	0.420371	0.676129	0.523327	0.374651	0.620505	0.321985	0.16529	0.17028	0.111598	0.296261	0.604915	0.219239	0.504375	0.207197	0.621409	0.275853	0.602092	0.530386	0.331334	0.739438	0.384306	0.170472	0.452442	0.310516	0.610352	0.28581	0.477342	0.568559	0.509836	0.179269	0.202148	0.07384	0.215364	0.21792	0.41879	0.0819798	0.200733	0.482032	0.170868	0.219022	0.351212	0.53369	0.451046
cg03293629	0.808886	0.729127	0.729137	0.796269	0.358707	0.859244	0.734912	0.654841	0.286611	0.682108	0.625562	0.913708	0.470608	0.799347	0.376717	0.808348	0.837111	0.699811	0.798921	0.812434	0.770214	0.852201	0.8922	0.587731	0.705817	0.860274	0.863353	0.864644	0.831687	0.774442	0.75693	0.862347	0.593302	0.434513	0.349889	0.743408	0.854594	0.276136	0.45705	0.846231	0.603655	0.517179	0.50212	0.795962	0.864131
cg03462322	0.0966385	0.0754654	0.362661	0.179684	0.0716821	0.202568	0.213774	0.861429	0.0745636	0.205906	0.0832485	0.23464	0.47858	0.632376	0.0587323	0.0592809	0.067773	0.20106	0.146574	0.298765	0.287962	0.0914057	0.21381	0.0951551	0.32351	0.0762405	0.447866	0.202877	0.168104	0.257028	0.0893511	0.23534	0.0651038	0.147972	0.0864748	0.148484	0.149509	0.123561	0.074581	0.135139	0.0650027	0.102014	0.191431	0.266666	0.0736898
cg03874201	0.941997	0.924167	0.917147	0.919648	0.934419	0.871791	0.872796	0.696654	0.917815	0.912114	0.932174	0.596854	0.816415	0.918329	0.908517	0.95698	0.748551	0.900848	0.880902	0.820924	0.93177	0.849711	0.813281	0.941612	0.766522	0.836463	0.844933	0.934864	0.934993	0.854054	0.912879	0.940742	0.930678	0.903398	0.939767	0.940293	0.961682	0.946286	0.934512	0.850043	0.944651	0.945952	0.934621	0.837563	0.932273
cg04015012	0.597211	0.777943	0.25517	0.628125	0.386737	0.499044	0.691172	0.376821	0.78793	0.288086	0.0933787	0.778781	0.649373	0.841185	0.77207	0.547394	0.828712	0.365301	0.566961	0.617061	0.672915	0.810106	0.646189	0.224502	0.600636	0.372708	0.664365	0.728611	0.619931	0.428609	0.351562	0.762721	0.261761	0.362031	0.473964	0.745225	0.567726	0.151032	0.08699	0.770016	0.367837	0.394781	0.719249	0.428897	0.794978
cg04387521	0.801956	0.762549	0.801101	0.805697	0.755839	0.316832	0.679694	0.617519	0.850375	0.777718	0.864486	0.388684	0.530225	0.586456	0.82925	0.784042	0.764913	0.753476	0.502013	0.786089	0.476914	0.736641	0.836275	0.870373	0.825341	0.809953	0.625808	0.798711	0.789398	0.603254	0.798129	0.81402	0.841833	0.806072	0.808121	0.819148	0.882765	0.885775	0.809537	0.830057	0.82052	0.805392	0.778381	0.607546	0.684194
cg04512965	0.690699	0.726626	0.527068	0.778536	0.806545	0.709205	0.528294	0.448691	0.806395	0.76099	0.900653	0.414156	0.566343	0.779862	0.866116	0.648105	0.599306	0.732459	0.728821	0.521142	0.711695	0.593339	0.612091	0.889257	0.707595	0.818035	0.5448	0.764496	0.687296	0.818361	0.847978	0.677736	0.813763	0.847219	0.784908	0.654486	0.832345	0.864813	0.80107	0.762764	0.843864	0.789586	0.785829	0.658619	0.840339
cg04684072	0.870512	0.903883	0.932226	0.896368	0.915287	0.74449	0.904515	0.822536	0.913875	0.904992	0.836623	0.47891	0.832237	0.68414	0.944821	0.855204	0.656093	0.79344	0.812112	0.863414	0.832443	0.844812	0.750765	0.929023	0.810548	0.901255	0.770067	0.859103	0.712495	0.805183	0.918627	0.8323	0.875674	0.860672	0.841463	0.90096	0.907135	0.93624	0.914001	0.914255	0.909617	0.786245	0.902654	0.660896	0.883248
cg04717129	0.170082	0.271798	0.169178	0.468157	0.104311	0.742351	0.937274	0.611023	0.15211	0.0478372	0.634463	0.343474	0.88809	0.319394	0.678723	0.284481	0.903085	0.592052	0.649275	0.540775	0.890917	0.815369	0.674827	0.577782	0.640009	0.134011	0.350196	0.795961	0.552838	0.620544	0.612923	0.52999	0.579768	0.413892	0.0830795	0.950746	0.761938	0.141475	0.766048	0.838183	0.344813	0.573617	0.157855	0.741657	0.904672
cg04976917	0.862744	0.49541	0.839589	0.916334	0.478849	0.898164	0.918105	0.972884	0.896897	0.922094	0.860363	0.969746	0.93871	0.944145	0.909907	0.908274	0.933665	0.315732	0.892763	0.939179	0.896117	0.752357	0.934076	0.85349	0.872821	0.902028	0.883646	0.908626	0.937444	0.847738	0.520298	0.906672	0.882174	0.790756	0.877407	0.932394	0.822828	0.949131	0.815034	0.923635	0.861189	0.73216	0.761413	0.92429	0.948024
cg05213189	0.75743	0.77155	0.706606	0.262989	0.809037	0.317771	0.274961	0.470607	0.603594	0.71525	0.826312	0.600506	0.497599	0.33907	0.401338	0.666898	0.492408	0.538553	0.741762	0.706348	0.544083	0.727093	0.731858	0.855	0.600889	0.678563	0.344773	0.336443	0.573594	0.765258	0.832646	0.462925	0.756372	0.711126	0.786169	0.494581	0.707735	0.909667	0.808727	0.768859	0.820592	0.731436	0.747976	0.746229	0.502772
cg06164961	0.74309	0.92418	0.762884	0.730831	0.913681	0.693822	0.716086	0.463728	0.845888	0.86137	0.747356	0.52329	0.790866	0.902933	0.868252	0.672573	0.684461	0.708152	0.830005	0.625196	0.762053	0.791059	0.51294	0.939838	0.788042	0.840814	0.526673	0.788901	0.630402	0.815063	0.90246	0.728394	0.896781	0.811741	0.824437	0.720257	0.881556	0.901212	0.870538	0.828838	0.890682	0.868761	0.818756	0.832854	0.683137
cg06195354	0.824931	0.674585	0.570811	0.81206	0.936643	0.703626	0.674737	0.109278	0.92566	0.849096	0.874485	0.286718	0.565498	0.862744	0.901447	0.895685	0.671978	0.868283	0.413036	0.888321	0.207262	0.813356	0.887212	0.938117	0.762081	0.881727	0.803321	0.775064	0.660605	0.702673	0.898957	0.721851	0.86279	0.893193	0.66465	0.740528	0.853198	0.916115	0.907183	0.650374	0.871236	0.910824	0.873602	0.900563	0.688831
cg06352713	0.293826	0.519936	0.484405	0.392365	0.372794	0.603026	0.547881	0.850711	0.564559	0.326822	0.169898	0.480051	0.536265	0.860839	0.179134	0.511678	0.884429	0.690917	0.426414	0.678056	0.662417	0.110874	0.667931	0.239503	0.527198	0.584901	0.766126	0.65105	0.576342	0.635741	0.27143	0.69784	0.279582	0.106593	0.600867	0.416175	0.497606	0.219431	0.43341	0.820015	0.150915	0.538895	0.253564	0.551061	0.698766
cg06384763	0.0930244	0.226224	0.108786	0.288641	0.618328	0.509166	0.0676318	0.116304	0.720331	0.622738	0.750307	0.0894651	0.307732	0.289338	0.777414	0.103189	0.0559634	0.731443	0.119797	0.0564456	0.0869553	0.434759	0.464421	0.772202	0.0585808	0.788486	0.301193	0.091895	0.693996	0.490754	0.372277	0.0684333	0.623771	0.231652	0.607193	0.148979	0.424059	0.595501	0.752346	0.086189	0.731148	0.675042	0.40262	0.0681214	0.634199
cg06897606	0.837567	0.757982	0.814507	0.830097	0.823471	0.712393	0.628225	0.698485	0.842104	0.769718	0.844938	0.656342	0.73341	0.642359	0.782899	0.768593	0.732989	0.681311	0.75814	0.698321	0.775761	0.575075	0.751449	0.856818	0.59822	0.768468	0.725872	0.809915	0.766013	0.679629	0.883039	0.750088	0.842599	0.821994	0.805094	0.842384	0.874902	0.883445	0.853598	0.852974	0.826092	0.835278	0.821473	0.751512	0.811739
cg07009554	0.829652	0.409793	0.538491	0.532359	0.578886	0.374665	0.364749	0.359201	0.828758	0.318229	0.596872	0.245052	0.500718	0.451485	0.661959	0.910775	0.807814	0.904049	0.189866	0.638127	0.2402	0.799049	0.58777	0.770772	0.313389	0.450518	0.533666	0.259525	0.430043	0.495375	0.783148	0.198048	0.764349	0.761512	0.822854	0.30323	0.469223	0.603774	0.713199	0.163939	0.800717	0.320574	0.710022	0.573868	0.162436
cg07149842	0.84879	0.917635	0.881969	0.884642	0.919172	0.561188	0.730092	0.751352	0.689282	0.870339	0.970359	0.706086	0.417791	0.524607	0.908065	0.864211	0.893309	0.733592	0.747067	0.716636	0.84782	0.858179	0.890369	0.932733	0.844996	0.860066	0.806557	0.681298	0.722318	0.860695	0.935882	0.758936	0.931796	0.904228	0.845118	0.845079	0.895872	0.932173	0.91246	0.846947	0.899319	0.844285	0.785796	0.861514	0.59516
cg07318398	0.132344	0.0623304	0.142245	0.521986	0.0600654	0.247475	0.301542	0.786704	0.0717508	0.121439	0.0805192	0.403928	0.721938	0.277789	0.155514	0.170519	0.575894	0.0853953	0.164192	0.706318	0.56418	0.239485	0.228361	0.147779	0.17512	0.0768703	0.593185	0.489596	0.520398	0.408784	0.148806	0.299776	0.0857639	0.604022	0.070981	0.376777	0.260392	0.0738393	0.112589	0.11816	0.132357	0.39665	0.0764925	0.0888509	0.134986
cg07380865	0.712072	0.787585	0.436929	0.814393	0.672511	0.435393	0.274271	0.637526	0.830466	0.896289	0.713326	0.613661	0.279301	0.200608	0.865194	0.889029	0.483456	0.886654	0.75875	0.274867	0.682863	0.606441	0.851621	0.894416	0.826337	0.812416	0.769892	0.268929	0.791017	0.626432	0.771175	0.506121	0.882343	0.842974	0.779773	0.518706	0.64974	0.899165	0.868177	0.58471	0.855208	0.59454	0.85016	0.43057	0.811582
cg07538849	0.448758	0.504051	0.592733	0.512749	0.689696	0.875081	0.862009	0.803447	0.62581	0.798419	0.694917	0.655195	0.903048	0.412277	0.571644	0.275131	0.708174	0.403744	0.741351	0.546336	0.825567	0.753882	0.812266	0.234052	0.753434	0.204164	0.809255	0.47494	0.828867	0.696114	0.19204	0.676247	0.171163	0.501648	0.522456	0.624281	0.84396	0.220493	0.774988	0.843021	0.493058	0.738786	0.182091	0.796795	0.749061
cg07657824	0.252594	0.105155	0.334841	0.507879	0.337996	0.777322	0.260749	0.662265	0.246518	0.566264	0.534106	0.222212	0.557425	0.77086	0.399617	0.531528	0.751301	0.457806	0.818309	0.386676	0.655762	0.294168	0.823459	0.287697	0.63845	0.107165	0.487954	0.380281	0.305963	0.411919	0.208107	0.850405	0.148115	0.110187	0.758424	0.552726	0.408818	0.115809	0.113071	0.513879	0.181376	0.317989	0.224792	0.463371	0.319466
cg07674570	0.896137	0.668893	0.47446	0.774971	0.471476	0.704455	0.754864	0.899206	0.87996	0.375703	0.118585	0.948265	0.61476	0.85557	0.846545	0.415144	0.879213	0.320791	0.876873	0.889913	0.937876	0.859557	0.822344	0.804944	0.731873	0.865969	0.785577	0.905295	0.847278	0.818814	0.50883	0.798009	0.28114	0.589261	0.387145	0.712246	0.640241	0.712265	0.825254	0.617852	0.83691	0.324906	0.601411	0.68876	0.909565
cg07756593	0.218151	0.084081	0.0850081	0.323741	0.110065	0.261224	0.138766	0.154528	0.111153	0.0900603	0.0784604	0.142635	0.160427	0.22536	0.0807304	0.0989001	0.149253	0.0685288	0.101684	0.267695	0.116494	0.0888355	0.107462	0.0597366	0.0831111	0.0699587	0.251741	0.0627314	0.264897	0.0677613	0.0580662	0.45296	0.0993628	0.071326	0.0779683	0.29321	0.0825332	0.0638964	0.0785281	0.0616956	0.0600636	0.0560462	0.0736105	0.0804285	0.130266
cg07774964	0.516927	0.631307	0.461517	0.853369	0.893289	0.6096	0.769093	0.83468	0.499316	0.744629	0.279001	0.70134	0.702727	0.622941	0.740598	0.755518	0.549716	0.684952	0.496831	0.878789	0.559906	0.854399	0.827251	0.423921	0.853678	0.316573	0.818093	0.714742	0.826041	0.508086	0.381736	0.758753	0.366016	0.7304	0.602962	0.721793	0.738658	0.401334	0.338612	0.71957	0.303097	0.526826	0.438996	0.899198	0.926964
cg09091185	0.72836	0.821279	0.843412	0.818778	0.802901	0.762515	0.586448	0.719939	0.816146	0.756165	0.804907	0.523111	0.591714	0.61645	0.691469	0.839722	0.617258	0.558315	0.42529	0.774365	0.661498	0.66059	0.716875	0.888596	0.782245	0.716097	0.743168	0.662088	0.615973	0.769849	0.837136	0.581129	0.747533	0.792391	0.792139	0.49693	0.674088	0.843367	0.78752	0.654855	0.780889	0.712673	0.828907	0.679676	0.720668
cg09527033	0.287885	0.429834	0.112547	0.156971	0.224636	0.0948134	0.259166	0.67258	0.122299	0.209771	0.236927	0.316564	0.214109	0.143208	0.246589	0.121056	0.662813	0.126388	0.626671	0.196958	0.235316	0.726641	0.327766	0.163434	0.666108	0.0853404	0.601829	0.356275	0.0912673	0.504846	0.13028	0.713185	0.0780028	0.0954064	0.127241	0.354701	0.121509	0.125237	0.0662633	0.259627	0.146343	0.169708	0.123044	0.241939	0.100069
cg09636656	0.784748	0.595475	0.71238	0.820808	0.723276	0.787449	0.832523	0.864244	0.148048	0.895629	0.377644	0.901854	0.747745	0.764554	0.398291	0.769733	0.862956	0.568549	0.871161	0.880351	0.503151	0.840595	0.526691	0.529505	0.873334	0.570978	0.837106	0.563115	0.502859	0.650524	0.775207	0.872934	0.485275	0.313215	0.274997	0.604147	0.400591	0.265099	0.742057	0.566534	0.5639	0.607711	0.468701	0.88248	0.902756
cg09728790	0.390646	0.322194	0.299151	0.298483	0.276574	0.525647	0.417724	0.862703	0.321459	0.263507	0.439733	0.802214	0.684803	0.636446	0.458799	0.215596	0.503615	0.278571	0.539737	0.519623	0.721851	0.536266	0.402839	0.721665	0.688244	0.445166	0.684623	0.701311	0.218398	0.496934	0.191327	0.738642	0.316053	0.241108	0.277084	0.391983	0.267793	0.29479	0.716706	0.588842	0.429943	0.192566	0.413042	0.608009	0.819936
cg10092685	0.719604	0.677287	0.674905	0.791755	0.834128	0.252299	0.46262	0.7297	0.722674	0.774244	0.651876	0.485022	0.703695	0.431968	0.737385	0.398574	0.136584	0.781194	0.433368	0.319451	0.330586	0.721192	0.674382	0.568594	0.389746	0.325976	0.345825	0.526562	0.709847	0.578871	0.802125	0.183871	0.873675	0.738065	0.6846	0.270506	0.62121	0.628706	0.850915	0.48967	0.590261	0.72581	0.693566	0.537225	0.174013
cg10442355	0.736701	0.903768	0.811399	0.825639	0.758277	0.645127	0.439785	0.771727	0.708135	0.765475	0.471009	0.231714	0.388688	0.405191	0.800874	0.7597	0.853486	0.831945	0.586786	0.775535	0.592826	0.737685	0.354952	0.889964	0.802031	0.897099	0.448104	0.727451	0.552345	0.406943	0.538347	0.266499	0.812723	0.833013	0.847153	0.591189	0.89843	0.905881	0.889806	0.802881	0.857911	0.539206	0.870559	0.854982	0.131819
cg10623913	0.371463	0.426343	0.652691	0.400554	0.281372	0.534088	0.350916	0.71413	0.233513	0.487773	0.205384	0.719652	0.326141	0.281959	0.181573	0.244086	0.673212	0.260828	0.740414	0.196854	0.260179	0.614895	0.527888	0.340528	0.744744	0.180672	0.649399	0.318604	0.45841	0.57832	0.204808	0.767064	0.300969	0.162415	0.168813	0.505587	0.230997	0.277134	0.113555	0.189865	0.146467	0.4464	0.293194	0.388163	0.255971
cg10653694	0.226558	0.471601	0.319677	0.660767	0.218625	0.781337	0.794227	0.765438	0.298837	0.4467	0.58587	0.418451	0.834776	0.519719	0.113748	0.0898552	0.16704	0.147608	0.238903	0.506323	0.668191	0.761376	0.490831	0.220031	0.382236	0.15022	0.414039	0.463671	0.474715	0.277175	0.103519	0.19872	0.160166	0.0964472	0.666944	0.618668	0.327069	0.460537	0.100204	0.473739	0.445431	0.279826	0.301782	0.309312	0.777385
cg10719847	0.539112	0.501111	0.671887	0.603105	0.116833	0.668207	0.549068	0.663306	0.233894	0.424707	0.0926973	0.630175	0.623856	0.823308	0.231318	0.389076	0.872866	0.333561	0.406608	0.539539	0.909134	0.421737	0.598554	0.38301	0.811712	0.411816	0.749528	0.397769	0.439907	0.521832	0.301026	0.842496	0.410212	0.37524	0.327093	0.376311	0.410157	0.299442	0.183605	0.347946	0.363661	0.648477	0.509994	0.78734	0.156907
cg10779468	0.322538	0.305697	0.284395	0.354022	0.273839	0.617851	0.330828	0.461457	0.272452	0.334221	0.471865	0.547195	0.485692	0.467383	0.259339	0.459656	0.378175	0.220268	0.421618	0.39933	0.646869	0.530139	0.457304	0.256341	0.478143	0.311821	0.431001	0.411603	0.280398	0.437643	0.452217	0.458738	0.312918	0.249846	0.296499	0.367194	0.512559	0.242713	0.304356	0.667035	0.193843	0.345103	0.384829	0.306326	0.372036
cg10889447	0.529503	0.439212	0.563422	0.408606	0.224211	0.458802	0.326821	0.614709	0.341738	0.40461	0.161669	0.754858	0.718125	0.592147	0.597534	0.259756	0.509168	0.249369	0.703781	0.554378	0.608276	0.440607	0.665878	0.34454	0.713771	0.190325	0.68823	0.161437	0.429493	0.490817	0.285902	0.742632	0.144984	0.200352	0.265762	0.41279	0.318523	0.267159	0.16883	0.336281	0.157802	0.381717	0.359243	0.509226	0.188984
cg11422288	0.226086	0.323726	0.649773	0.673749	0.535953	0.799899	0.574345	0.840756	0.248234	0.612445	0.572029	0.723656	0.881628	0.482791	0.618391	0.673242	0.465059	0.231857	0.77949	0.77982	0.872563	0.841689	0.608209	0.283734	0.498949	0.236401	0.681255	0.816292	0.525332	0.570133	0.497676	0.801878	0.621492	0.39015	0.476896	0.627712	0.623399	0.208932	0.527213	0.55516	0.56922	0.612129	0.629735	0.661969	0.401732
cg11466820	0.775833	0.36843	0.888193	0.456395	0.121993	0.891252	0.891786	0.82652	0.661553	0.918612	0.576952	0.814838	0.737568	0.844117	0.304099	0.081915	0.94084	0.0612129	0.937915	0.78527	0.4771	0.699487	0.91283	0.434086	0.716157	0.348074	0.901834	0.846483	0.753045	0.803814	0.24146	0.887184	0.356338	0.805083	0.206013	0.741821	0.644066	0.320824	0.314651	0.677571	0.193705	0.424348	0.660126	0.708972	0.387792
cg11503833	0.836548	0.62984	0.518521	0.935761	0.514833	0.575143	0.751463	0.646692	0.406693	0.510694	0.132029	0.901329	0.796635	0.501823	0.715275	0.387014	0.805043	0.706766	0.603702	0.72192	0.746903	0.707967	0.815697	0.493735	0.86032	0.607026	0.833482	0.785652	0.92645	0.83313	0.532979	0.620153	0.257577	0.488024	0.584976	0.703566	0.30318	0.556504	0.898252	0.859378	0.697112	0.893681	0.545717	0.889423	0.892852
cg11675876	0.23536	0.106366	0.117473	0.29557	0.107848	0.274632	0.296322	0.240238	0.143193	0.0535832	0.0576575	0.284169	0.0581462	0.260826	0.0914465	0.106735	0.769953	0.143181	0.133663	0.116315	0.13062	0.0839982	0.639504	0.0413244	0.524005	0.0672854	0.828385	0.0517169	0.126518	0.235768	0.0438228	0.219739	0.0497059	0.0902246	0.0567956	0.102428	0.0834752	0.179306	0.0258735	0.0469257	0.0383803	0.0796618	0.0531019	0.634594	0.093142
cg11761200	0.587217	0.241832	0.697151	0.689145	0.577248	0.722393	0.405107	0.436782	0.226979	0.485218	0.612737	0.717038	0.671461	0.288119	0.230835	0.565376	0.803713	0.645789	0.793533	0.773293	0.731636	0.77476	0.791683	0.218128	0.744212	0.458745	0.6438	0.70525	0.768187	0.592313	0.235601	0.798173	0.444548	0.364097	0.305497	0.573413	0.467933	0.331687	0.320931	0.819123	0.443685	0.689768	0.50889	0.730479	0.367055
cg12037819	0.426103	0.524333	0.348171	0.365127	0.166536	0.593066	0.434641	0.678709	0.211596	0.495285	0.287405	0.491208	0.682226	0.480082	0.651072	0.160929	0.591484	0.488915	0.750231	0.717753	0.614831	0.28537	0.537274	0.231861	0.497664	0.340496	0.658511	0.247845	0.540616	0.43442	0.217875	0.74655	0.324358	0.259534	0.278265	0.572509	0.157904	0.177781	0.174035	0.449637	0.263836	0.423418	0.504398	0.355087	0.311137
cg12237228	0.795725	0.535567	0.601663	0.759934	0.351612	0.655104	0.959946	0.599834	0.347046	0.531174	0.728792	0.397782	0.866134	0.60252	0.682165	0.568058	0.841509	0.630518	0.745796	0.463885	0.806982	0.803376	0.785379	0.318696	0.511421	0.513913	0.688587	0.715154	0.81981	0.550036	0.439504	0.618054	0.231082	0.40149	0.570633	0.590508	0.200221	0.255738	0.415157	0.843011	0.540193	0.630876	0.68034	0.742877	0.705981
cg12400812	0.572717	0.630699	0.475598	0.832592	0.735674	0.841727	0.733537	0.845482	0.684787	0.596542	0.618896	0.912134	0.738147	0.808214	0.196186	0.20445	0.930323	0.654485	0.262503	0.858001	0.651961	0.831807	0.788172	0.739113	0.402538	0.586773	0.899406	0.73128	0.903139	0.794401	0.192825	0.289646	0.166737	0.863929	0.122196	0.919177	0.288577	0.594064	0.159014	0.469919	0.477953	0.255017	0.689525	0.906888	0.657433
cg12585232	0.483787	0.310261	0.442199	0.496786	0.283687	0.634068	0.71876	0.79834	0.115635	0.402513	0.626968	0.259912	0.276796	0.704966	0.097121	0.0437581	0.897724	0.057644	0.54258	0.348849	0.62827	0.823125	0.387625	0.230206	0.887234	0.336233	0.679865	0.299232	0.410727	0.446413	0.482021	0.81494	0.453119	0.125967	0.492187	0.4217	0.672263	0.140987	0.385065	0.58759	0.10914	0.580019	0.225099	0.588812	0.75676
cg12825658	0.392179	0.525996	0.238008	0.448752	0.275667	0.769675	0.548566	0.656102	0.55813	0.467915	0.346696	0.588386	0.743474	0.499669	0.378458	0.17178	0.701004	0.515595	0.846441	0.2945	0.747669	0.780513	0.926816	0.361236	0.812983	0.33723	0.589799	0.629675	0.508814	0.458239	0.336951	0.739317	0.394818	0.218975	0.162369	0.693269	0.631678	0.20837	0.193922	0.441792	0.755284	0.624798	0.289292	0.590298	0.304141
cg13103163	0.743511	0.193024	0.174936	0.0803263	0.77873	0.202742	0.232844	0.0673964	0.0956728	0.179701	0.39701	0.279189	0.1757	0.498132	0.294889	0.18069	0.342825	0.83916	0.121362	0.18319	0.138133	0.15384	0.0833209	0.591386	0.078326	0.794281	0.157224	0.0932558	0.179108	0.259525	0.542193	0.0488411	0.602054	0.658855	0.515737	0.178228	0.225919	0.13704	0.29568	0.109632	0.790707	0.612803	0.580696	0.201908	0.370463
cg13638622	0.627533	0.340819	0.495492	0.466182	0.112396	0.814426	0.818954	0.649841	0.393775	0.422909	0.180155	0.709183	0.773625	0.665819	0.47694	0.371697	0.856975	0.1629	0.860231	0.690455	0.582851	0.776419	0.643694	0.197832	0.587867	0.579363	0.779699	0.424704	0.692437	0.557563	0.169728	0.693417	0.310545	0.591726	0.49763	0.524056	0.572029	0.126594	0.537052	0.148356	0.475624	0.434192	0.467434	0.205228	0.559735
cg13859183	0.957584	0.923942	0.9577	0.889882	0.965341	0.94583	0.932169	0.709447	0.947042	0.935175	0.945358	0.731134	0.9502	0.951661	0.91929	0.980443	0.869941	0.925703	0.822784	0.799379	0.935233	0.930127	0.903224	0.89849	0.915436	0.965393	0.872646	0.946019	0.832185	0.903733	0.95328	0.783375	0.953873	0.952116	0.956498	0.934682	0.966959	0.967035	0.933302	0.966621	0.951336	0.929399	0.930041	0.917103	0.919087
cg13876615	0.670285	0.310554	0.387962	0.513012	0.530572	0.679014	0.871299	0.767987	0.461617	0.609416	0.724901	0.647287	0.71449	0.570496	0.189944	0.387374	0.434654	0.495596	0.645821	0.385249	0.622255	0.779091	0.497077	0.213481	0.643408	0.266382	0.55224	0.569734	0.546983	0.483557	0.556982	0.691699	0.362985	0.615642	0.601483	0.647868	0.429159	0.190785	0.414183	0.567664	0.172419	0.383161	0.291203	0.492481	0.622935
cg14481689	0.942144	0.901176	0.881085	0.90591	0.865491	0.495028	0.900947	0.826206	0.899891	0.860422	0.916251	0.745731	0.273369	0.611581	0.890519	0.903823	0.632149	0.902797	0.811026	0.791125	0.56187	0.855628	0.700395	0.937218	0.551775	0.909425	0.680981	0.746611	0.702798	0.72988	0.891157	0.918837	0.889473	0.928803	0.852963	0.9313	0.891606	0.914772	0.937849	0.899874	0.882027	0.942322	0.899297	0.872979	0.920482
cg14625154	0.232753	0.298933	0.37874	0.422907	0.253137	0.543432	0.402272	0.843413	0.425921	0.613669	0.175194	0.765996	0.230788	0.356835	0.181553	0.261497	0.33095	0.170905	0.463053	0.151518	0.22724	0.461236	0.415246	0.279613	0.414143	0.176321	0.513917	0.34748	0.342824	0.410331	0.243557	0.429833	0.263164	0.127261	0.102573	0.498245	0.366271	0.202199	0.0992617	0.683911	0.230487	0.353233	0.170846	0.372661	0.342389
cg14735587	0.183614	0.738663	0.378073	0.421242	0.209327	0.352888	0.70551	0.786103	0.181801	0.172601	0.183964	0.435763	0.576175	0.575007	0.185516	0.180405	0.805834	0.147889	0.872529	0.250206	0.389779	0.554205	0.322302	0.21261	0.661888	0.140877	0.759548	0.357293	0.266737	0.401711	0.152206	0.792834	0.158093	0.137623	0.113584	0.417366	0.176539	0.177185	0.334155	0.124766	0.136527	0.463603	0.177827	0.250016	0.162062
cg14760790	0.133636	0.733852	0.571529	0.831369	0.784802	0.854524	0.911437	0.863867	0.860533	0.758723	0.72657	0.860909	0.868508	0.818356	0.873528	0.738583	0.894891	0.739069	0.913885	0.825323	0.950224	0.887743	0.846755	0.569157	0.752946	0.386851	0.778585	0.848946	0.439984	0.77554	0.595991	0.899715	0.652254	0.809785	0.549491	0.7458	0.563379	0.534456	0.465132	0.907596	0.884324	0.715743	0.651535	0.579712	0.914795
cg15347607	0.245526	0.806562	0.686857	0.671006	0.536616	0.941897	0.893308	0.689024	0.60121	0.56617	0.358447	0.940981	0.793748	0.809337	0.524003	0.845845	0.956254	0.728712	0.950824	0.918384	0.714608	0.841829	0.702941	0.314088	0.728822	0.855386	0.887003	0.903777	0.812391	0.747861	0.663416	0.799725	0.796262	0.541921	0.626113	0.739335	0.297378	0.480982	0.736323	0.562221	0.551596	0.661175	0.412193	0.661321	0.50581
cg15403900	0.869125	0.779067	0.804396	0.791634	0.684448	0.340766	0.796592	0.574293	0.737947	0.806702	0.824827	0.634323	0.731691	0.634029	0.785232	0.745634	0.631515	0.794497	0.74138	0.60346	0.668477	0.805433	0.700462	0.902822	0.757835	0.870098	0.53556	0.685544	0.687587	0.683575	0.915908	0.840807	0.596392	0.800239	0.842625	0.40431	0.629584	0.901892	0.868715	0.719847	0.836611	0.800491	0.859947	0.703258	0.733093
cg15767264	0.751142	0.29088	0.453078	0.48334	0.15555	0.32598	0.90341	0.731825	0.270294	0.786637	0.506353	0.494868	0.641712	0.736974	0.282137	0.275302	0.827276	0.233614	0.762434	0.746944	0.880211	0.411599	0.619282	0.147796	0.630759	0.501188	0.795707	0.761669	0.471282	0.547918	0.473379	0.871666	0.0514212	0.591228	0.50164	0.374661	0.592395	0.12573	0.0815313	0.891332	0.170407	0.580413	0.351034	0.455471	0.184708
cg15829088	0.878529	0.240743	0.711596	0.773687	0.963236	0.576089	0.200122	0.569348	0.905559	0.558324	0.878718	0.19397	0.666004	0.363503	0.881479	0.795858	0.543811	0.881533	0.204203	0.384782	0.900326	0.828061	0.686494	0.808397	0.363323	0.852399	0.246751	0.848258	0.572501	0.692151	0.822414	0.510101	0.842473	0.790581	0.934856	0.588151	0.544446	0.899378	0.837247	0.796928	0.861078	0.891736	0.706488	0.794474	0.024141
cg15872575	0.587034	0.471873	0.76229	0.628502	0.732268	0.835102	0.868011	0.713703	0.249661	0.185206	0.746354	0.617596	0.874564	0.670952	0.503903	0.686363	0.776024	0.377746	0.784482	0.758136	0.39086	0.725942	0.836115	0.392563	0.565579	0.487885	0.679553	0.533239	0.755979	0.593561	0.462612	0.85684	0.540517	0.343029	0.760527	0.557613	0.270051	0.296955	0.293359	0.738459	0.397099	0.598398	0.444098	0.747843	0.342478
cg15951910	0.717408	0.675124	0.338516	0.76568	0.584439	0.733391	0.810201	0.8079	0.740957	0.392964	0.105932	0.5746	0.409129	0.854853	0.519956	0.200537	0.883035	0.199587	0.839072	0.732835	0.43033	0.665417	0.571969	0.17884	0.902139	0.523207	0.897709	0.0796985	0.804937	0.50298	0.26043	0.910859	0.0794068	0.544662	0.667495	0.659626	0.671847	0.356579	0.0832354	0.818166	0.198043	0.469912	0.63912	0.879154	0.704447
cg16026279	0.826892	0.570518	0.745998	0.733606	0.565311	0.578823	0.59458	0.912743	0.74363	0.796081	0.786763	0.753734	0.837511	0.836495	0.596673	0.579374	0.867924	0.547541	0.879928	0.87126	0.848417	0.736249	0.779194	0.324862	0.832208	0.374013	0.824805	0.588505	0.675151	0.658504	0.439943	0.826771	0.563637	0.249041	0.623196	0.754821	0.707017	0.273036	0.508701	0.711814	0.327315	0.689976	0.580812	0.6238	0.548921
cg16072814	0.310544	0.565049	0.386125	0.762889	0.0929342	0.889279	0.518041	0.781218	0.246296	0.707228	0.10982	0.597176	0.61061	0.773802	0.435291	0.108741	0.764348	0.282508	0.828565	0.797844	0.35603	0.828194	0.51518	0.360947	0.665793	0.419304	0.736664	0.373312	0.781316	0.482293	0.140429	0.813297	0.104571	0.159937	0.468905	0.409108	0.173374	0.616275	0.468956	0.524612	0.483239	0.683298	0.264675	0.57536	0.178348
cg16326504	0.689263	0.58164	0.229899	0.311537	0.0654087	0.78372	0.549215	0.890102	0.0976048	0.602997	0.0358354	0.522246	0.524834	0.409233	0.171651	0.303916	0.839846	0.563436	0.906122	0.211603	0.590743	0.449028	0.411664	0.311523	0.657063	0.0981152	0.520179	0.784969	0.380817	0.487578	0.258817	0.876268	0.208457	0.102071	0.655824	0.398452	0.241567	0.130857	0.337136	0.493097	0.141102	0.482689	0.111446	0.478843	0.162887
cg16505783	0.372139	0.359784	0.309949	0.528244	0.237609	0.97985	0.925962	0.499307	0.495878	0.409834	0.792435	0.570102	0.947168	0.926433	0.0764289	0.424039	0.890025	0.677473	0.901053	0.911952	0.219637	0.380102	0.81437	0.521054	0.914933	0.365794	0.736297	0.69772	0.48086	0.312795	0.244233	0.914527	0.77024	0.561597	0.336926	0.803497	0.846698	0.338998	0.317858	0.890854	0.263706	0.829475	0.321397	0.606042	0.647634
cg16647683	0.892192	0.94678	0.90562	0.870333	0.907881	0.848608	0.915289	0.877775	0.93142	0.932485	0.94046	0.719527	0.912368	0.911953	0.881427	0.92862	0.746604	0.952184	0.834667	0.784987	0.862346	0.849148	0.817089	0.954531	0.878411	0.914038	0.894533	0.863135	0.710927	0.886752	0.897809	0.925415	0.940107	0.8625	0.885856	0.912805	0.911406	0.937106	0.929251	0.918756	0.921574	0.888562	0.935504	0.881845	0.911692
cg16735190	0.807126	0.930443	0.896564	0.721809	0.914329	0.805518	0.833408	0.897073	0.874206	0.832549	0.881225	0.467268	0.798183	0.748703	0.883193	0.91334	0.556074	0.78579	0.762627	0.80031	0.615611	0.886847	0.387539	0.921857	0.650649	0.830777	0.539367	0.89916	0.741772	0.853425	0.882277	0.4377	0.894089	0.851247	0.852266	0.837943	0.858008	0.894125	0.914989	0.904538	0.889443	0.890292	0.945568	0.866535	0.865133
cg16778853	0.68908	0.636174	0.27551	0.510127	0.681273	0.864449	0.664905	0.600085	0.151168	0.6842	0.112604	0.283496	0.832974	0.559179	0.158128	0.515793	0.726867	0.770659	0.888849	0.845612	0.501091	0.727439	0.513528	0.543917	0.503862	0.618534	0.595634	0.533273	0.68461	0.347738	0.212733	0.912898	0.325668	0.196109	0.255586	0.721805	0.153941	0.583351	0.454581	0.86702	0.13502	0.573373	0.096415	0.655155	0.766292
cg17435324	0.577423	0.592534	0.765191	0.807405	0.203571	0.77162	0.629504	0.777662	0.447326	0.515312	0.619084	0.664148	0.74568	0.642599	0.489635	0.461443	0.860992	0.357807	0.80527	0.654886	0.882132	0.835937	0.630588	0.353546	0.807836	0.517822	0.729362	0.873601	0.788962	0.705841	0.363845	0.877121	0.155533	0.614934	0.442357	0.722677	0.847372	0.551253	0.185701	0.582481	0.816718	0.641189	0.351632	0.391755	0.87924
cg17457586	0.892441	0.693216	0.769033	0.726865	0.924998	0.652125	0.846253	0.779115	0.95494	0.728164	0.864584	0.442115	0.899059	0.128275	0.814531	0.945157	0.826144	0.936982	0.573054	0.898348	0.417265	0.89897	0.736937	0.923059	0.87216	0.916316	0.679697	0.645012	0.900956	0.587314	0.928834	0.316593	0.919394	0.904544	0.949593	0.827636	0.893897	0.953256	0.882508	0.860126	0.8831	0.837853	0.859565	0.621041	0.925919
cg17481390	0.933048	0.885011	0.841679	0.681563	0.823403	0.629656	0.748564	0.7661	0.835327	0.859091	0.912507	0.651723	0.676455	0.926119	0.888234	0.923925	0.800304	0.898918	0.629674	0.69305	0.370446	0.769867	0.822982	0.882785	0.601975	0.821853	0.862176	0.821033	0.754211	0.853366	0.88868	0.705243	0.863311	0.837757	0.818476	0.744684	0.851744	0.883681	0.772765	0.52638	0.906261	0.874514	0.789565	0.814831	0.912831
cg17751510	0.619988	0.440534	0.654545	0.689504	0.577647	0.805658	0.304158	0.726037	0.146682	0.722825	0.182024	0.934653	0.767162	0.843892	0.708074	0.862217	0.769681	0.35014	0.774547	0.758886	0.882491	0.752483	0.644058	0.434882	0.733951	0.643701	0.647208	0.755753	0.817073	0.714875	0.671203	0.752476	0.151093	0.507054	0.465291	0.841629	0.589468	0.406851	0.801598	0.797726	0.318458	0.695558	0.543722	0.779344	0.640182
cg17862368	0.718334	0.799438	0.751297	0.774539	0.813751	0.398425	0.765552	0.686395	0.746641	0.737658	0.840168	0.546995	0.619361	0.72337	0.812621	0.809483	0.610092	0.694419	0.768139	0.660992	0.777922	0.743802	0.554231	0.886083	0.658214	0.80916	0.652431	0.811444	0.761371	0.743885	0.862677	0.594009	0.733337	0.751985	0.743403	0.714934	0.845498	0.887031	0.818163	0.810776	0.806261	0.784895	0.785332	0.699106	0.567132
cg18129628	0.890975	0.887759	0.863864	0.747085	0.700444	0.654485	0.419063	0.636737	0.746743	0.797896	0.788675	0.605818	0.796524	0.762019	0.848722	0.800012	0.774003	0.839	0.875814	0.737877	0.844361	0.626923	0.777722	0.796602	0.565958	0.855022	0.740468	0.826424	0.676353	0.597408	0.866384	0.496889	0.812016	0.861339	0.874609	0.829008	0.906739	0.892206	0.886135	0.781536	0.839051	0.717515	0.88216	0.678864	0.818596
cg18830305	0.322888	0.376595	0.219803	0.360195	0.19106	0.562814	0.226963	0.713302	0.420626	0.184034	0.388793	0.867289	0.534958	0.724926	0.539396	0.194898	0.817351	0.250641	0.336023	0.464331	0.284916	0.833075	0.383806	0.136307	0.338098	0.182465	0.517466	0.370955	0.764605	0.693594	0.605604	0.549677	0.201494	0.162642	0.201539	0.72996	0.328607	0.212403	0.322891	0.189685	0.187961	0.588193	0.342059	0.529842	0.288451
cg18958585	0.0886163	0.0565544	0.0438627	0.119208	0.0565235	0.0837156	0.309784	0.162437	0.0295315	0.133335	0.04854	0.14392	0.146325	0.282402	0.0627894	0.0320353	0.234287	0.0684622	0.0677084	0.250546	0.0310645	0.647618	0.0648304	0.0805674	0.0754873	0.0281129	0.179012	0.398558	0.490137	0.0876409	0.0930626	0.175842	0.079581	0.170904	0.0296038	0.2176	0.0773566	0.0391173	0.0890622	0.159514	0.0170446	0.0501133	0.0320242	0.0476666	0.0356896
cg18986305	0.499195	0.28968	0.389378	0.265387	0.116675	0.658523	0.717901	0.422273	0.102953	0.147425	0.135067	0.465154	0.358606	0.168311	0.0706902	0.366524	0.480403	0.161012	0.666168	0.298848	0.200921	0.431181	0.230507	0.187174	0.611032	0.154226	0.768954	0.552198	0.488599	0.483636	0.143007	0.676992	0.10336	0.0669378	0.0682823	0.392892	0.305222	0.171963	0.0844092	0.112786	0.306046	0.169652	0.152955	0.102928	0.189818
cg19222784	0.0275849	0.201705	0.633054	0.609528	0.100826	0.859959	0.908134	0.0670941	0.051655	0.493514	0.202067	0.590032	0.702495	0.749458	0.124227	0.270978	0.792456	0.157231	0.335276	0.309699	0.726757	0.607926	0.401146	0.149567	0.460848	0.24854	0.520154	0.14839	0.154118	0.379011	0.376431	0.585944	0.14066	0.38388	0.0901297	0.641427	0.196611	0.165901	0.335306	0.461989	0.0961206	0.369017	0.144305	0.345421	0.302698
cg19465320	0.527	0.535229	0.481587	0.49872	0.841454	0.545513	0.176512	0.509944	0.614823	0.677719	0.80908	0.371293	0.497435	0.177271	0.863192	0.850132	0.246245	0.631385	0.818779	0.754545	0.693852	0.753026	0.665001	0.700639	0.417476	0.558546	0.173824	0.141294	0.500946	0.236334	0.559457	0.510008	0.706725	0.74374	0.651444	0.412374	0.833718	0.890904	0.463597	0.487808	0.578445	0.624366	0.732976	0.229854	0.175296
cg19635562	0.899764	0.921808	0.87726	0.814645	0.842249	0.847449	0.821584	0.842572	0.923087	0.928595	0.925004	0.342549	0.875162	0.839448	0.916415	0.918029	0.91505	0.963912	0.855152	0.772809	0.820078	0.841545	0.845986	0.809216	0.841273	0.91528	0.546549	0.705882	0.858452	0.865767	0.926575	0.916583	0.931003	0.856879	0.853134	0.817742	0.918968	0.932439	0.900604	0.909273	0.914576	0.908711	0.917691	0.872006	0.892345
cg20043258	0.61806	0.636061	0.672277	0.786248	0.553406	0.710709	0.485087	0.67429	0.238345	0.693475	0.271877	0.846819	0.765087	0.798231	0.637137	0.558614	0.725082	0.684453	0.905775	0.87275	0.6026	0.195745	0.597673	0.650422	0.783182	0.320987	0.83573	0.752471	0.574798	0.751584	0.299255	0.798353	0.441678	0.569728	0.601085	0.761299	0.28272	0.347496	0.684722	0.719942	0.173684	0.760844	0.280534	0.818401	0.85067
cg20111269	0.711887	0.562736	0.697513	0.629298	0.25604	0.770729	0.831966	0.894585	0.358567	0.541068	0.492122	0.272106	0.368535	0.414348	0.422186	0.126393	0.74798	0.293535	0.248673	0.796583	0.841472	0.827118	0.641292	0.232702	0.779545	0.475373	0.549271	0.733531	0.569313	0.703619	0.206902	0.802932	0.647708	0.353085	0.343729	0.408292	0.447405	0.187684	0.279748	0.842035	0.141626	0.566333	0.24855	0.645334	0.471113
cg20351160	0.421715	0.596311	0.271707	0.722477	0.43099	0.600279	0.303512	0.600755	0.390685	0.311332	0.257505	0.576184	0.380324	0.556257	0.541923	0.32731	0.567084	0.319558	0.641773	0.523743	0.642346	0.601366	0.689666	0.454945	0.716595	0.410345	0.613741	0.550191	0.595285	0.612238	0.234308	0.479889	0.183553	0.333727	0.544538	0.227639	0.164017	0.320089	0.768381	0.48803	0.228083	0.338759	0.288634	0.342991	0.713711
cg21540743	0.734261	0.36243	0.399705	0.694272	0.472019	0.816333	0.859392	0.671148	0.533908	0.787649	0.571327	0.895814	0.757118	0.768077	0.821808	0.169201	0.64168	0.840837	0.752451	0.867224	0.814892	0.862749	0.796033	0.291688	0.835461	0.489673	0.777733	0.610276	0.898657	0.573272	0.647417	0.613804	0.768059	0.582417	0.61266	0.595855	0.521996	0.464109	0.139701	0.819341	0.465973	0.711732	0.765118	0.754733	0.914586
cg22138219	0.655867	0.782727	0.694393	0.829461	0.623257	0.939961	0.888903	0.891586	0.691193	0.728571	0.780707	0.857984	0.979	0.86944	0.22011	0.526085	0.868477	0.623311	0.882745	0.823722	0.883291	0.740894	0.837338	0.557451	0.753313	0.743586	0.795566	0.802725	0.826999	0.913762	0.87999	0.876617	0.561553	0.781811	0.631148	0.776001	0.842852	0.595983	0.564802	0.86402	0.86042	0.739189	0.81043	0.796151	0.726869
cg23075732	0.862398	0.783907	0.759284	0.695917	0.870259	0.752772	0.287718	0.564528	0.832522	0.794768	0.705283	0.856588	0.44612	0.587154	0.823771	0.801311	0.754759	0.695072	0.664006	0.648506	0.769759	0.650814	0.681748	0.885364	0.758447	0.875123	0.599884	0.723473	0.718552	0.620165	0.872919	0.74506	0.834785	0.712099	0.735204	0.75257	0.815841	0.884482	0.803985	0.818764	0.808567	0.826753	0.718937	0.744304	0.580598
cg23208294	0.236911	0.411628	0.435889	0.466929	0.193059	0.562106	0.427108	0.759421	0.3424	0.407262	0.517667	0.450439	0.380672	0.500149	0.278338	0.28218	0.540634	0.19751	0.712044	0.44239	0.679199	0.42274	0.840916	0.343315	0.537464	0.493365	0.685018	0.595506	0.579625	0.490901	0.336846	0.576175	0.378129	0.453306	0.349301	0.43657	0.738033	0.230995	0.283884	0.474248	0.393281	0.494213	0.356794	0.43494	0.486432
cg23543422	0.851155	0.882093	0.869327	0.695149	0.884469	0.803653	0.868248	0.641547	0.720977	0.922567	0.878387	0.682732	0.816831	0.877952	0.619354	0.913256	0.749405	0.912569	0.861956	0.853151	0.625868	0.807259	0.722037	0.908499	0.72441	0.883685	0.71943	0.780142	0.821124	0.698224	0.90604	0.767295	0.815799	0.807187	0.863907	0.848896	0.89307	0.91507	0.859273	0.76464	0.86227	0.88086	0.786824	0.675028	0.701645
cg23685422	0.433912	0.56924	0.139462	0.664912	0.161585	0.517925	0.556084	0.719724	0.140436	0.579988	0.486047	0.578878	0.31649	0.587394	0.597631	0.167754	0.679378	0.237722	0.283372	0.350648	0.404628	0.642938	0.755282	0.305704	0.465481	0.333264	0.770416	0.498498	0.655262	0.482622	0.575568	0.496113	0.126669	0.72536	0.380566	0.437195	0.373596	0.138933	0.115078	0.703302	0.209403	0.206273	0.384983	0.664261	0.271864
cg23929284	0.146852	0.0741425	0.0764691	0.19862	0.0913329	0.209687	0.875426	0.0718521	0.0877406	0.0347137	0.0836876	0.0517449	0.1901	0.559793	0.168597	0.131061	0.40766	0.290304	0.238411	0.179443	0.62375	0.181261	0.255775	0.0608359	0.237853	0.231892	0.256468	0.138471	0.246212	0.519331	0.166859	0.46652	0.0714192	0.102761	0.0880297	0.499678	0.133557	0.097177	0.0788695	0.0646186	0.165902	0.0839911	0.0956735	0.274221	0.198603
cg25264864	0.834754	0.599601	0.710411	0.787254	0.295767	0.885049	0.696414	0.800875	0.759078	0.710813	0.848	0.845879	0.87602	0.93313	0.379954	0.156907	0.902691	0.523663	0.743029	0.897637	0.938223	0.926509	0.70421	0.304733	0.887143	0.800123	0.756348	0.810636	0.552538	0.528722	0.269487	0.924195	0.394676	0.418422	0.666279	0.527177	0.771412	0.210397	0.401634	0.93652	0.675422	0.86468	0.545415	0.612117	0.514102
cg25368103	0.3512	0.21467	0.85297	0.287315	0.3414	0.700666	0.814616	0.694385	0.369994	0.670852	0.570765	0.783469	0.669197	0.949965	0.308195	0.0554877	0.843906	0.816174	0.89003	0.902172	0.842265	0.8047	0.783976	0.306273	0.849059	0.877196	0.737797	0.765318	0.585904	0.508009	0.871824	0.955033	0.313669	0.307083	0.322625	0.521453	0.442111	0.65467	0.124717	0.931803	0.301691	0.577931	0.757391	0.646739	0.792175
cg25843602	0.877054	0.836636	0.733398	0.786081	0.788215	0.87665	0.772654	0.853003	0.769358	0.717961	0.726471	0.856716	0.851954	0.898472	0.836436	0.809039	0.854109	0.822783	0.921316	0.905325	0.843251	0.871663	0.839477	0.879158	0.855736	0.876085	0.902788	0.884482	0.89047	0.797276	0.751562	0.893371	0.614587	0.694773	0.713412	0.88193	0.763876	0.826148	0.893969	0.879101	0.763633	0.854185	0.776213	0.875622	0.867607
cg26004221	0.486758	0.433532	0.564982	0.656943	0.235855	0.793747	0.711177	0.763717	0.325423	0.361407	0.224282	0.355235	0.443007	0.554775	0.481018	0.240582	0.640405	0.63024	0.656254	0.557569	0.622835	0.521341	0.675186	0.169133	0.799136	0.194185	0.401747	0.602866	0.41324	0.431843	0.226858	0.720846	0.680004	0.435785	0.193453	0.619744	0.452486	0.251249	0.540411	0.845519	0.447106	0.592125	0.511575	0.53414	0.460451
cg26057971	0.798914	0.901761	0.788228	0.816719	0.867542	0.787673	0.802314	0.78231	0.863706	0.819593	0.822414	0.749014	0.77887	0.825329	0.843909	0.901777	0.605636	0.902855	0.785332	0.724964	0.843978	0.60778	0.788384	0.886149	0.761598	0.8108	0.706077	0.742461	0.735246	0.820306	0.871117	0.874987	0.885318	0.83762	0.844791	0.800157	0.829437	0.879897	0.794804	0.817183	0.85708	0.85846	0.781919	0.820858	0.844968
cg26188297	0.961457	0.97309	0.949098	0.958777	0.96978	0.968335	0.931256	0.936794	0.971157	0.971233	0.969156	0.734068	0.929019	0.912041	0.924103	0.976326	0.921073	0.931805	0.833663	0.931821	0.947848	0.946747	0.933498	0.95898	0.877439	0.94313	0.92941	0.929263	0.904713	0.918361	0.975728	0.685227	0.917702	0.959864	0.96331	0.891493	0.960673	0.956609	0.957947	0.963397	0.974181	0.961328	0.887539	0.940804	0.907762
cg26660098	0.825137	0.898141	0.696206	0.809323	0.956034	0.776033	0.653619	0.649947	0.851286	0.878066	0.924265	0.488517	0.79024	0.811889	0.908108	0.829847	0.856575	0.952573	0.632776	0.899951	0.917678	0.871682	0.917193	0.909987	0.691248	0.882262	0.65572	0.880897	0.861333	0.762147	0.892832	0.477695	0.903602	0.890449	0.910023	0.887253	0.881855	0.92143	0.86627	0.892251	0.913178	0.911021	0.940069	0.866447	0.628239
cg26973354	0.840665	0.841571	0.924812	0.659654	0.892149	0.549487	0.667574	0.763406	0.943178	0.773808	0.823303	0.528807	0.734973	0.818533	0.874836	0.826292	0.628114	0.872923	0.61802	0.830749	0.764534	0.84923	0.832623	0.926317	0.851547	0.718167	0.701702	0.819952	0.859844	0.756209	0.899619	0.857514	0.755744	0.908889	0.917619	0.867001	0.899363	0.919383	0.912768	0.68833	0.895442	0.881988	0.933193	0.782448	0.899002
cg27009285	0.392328	0.58838	0.611334	0.519935	0.854913	0.832164	0.937984	0.844598	0.542262	0.734425	0.228165	0.413198	0.904311	0.949915	0.890881	0.227275	0.875797	0.404141	0.883429	0.441935	0.852253	0.887505	0.759314	0.330191	0.775128	0.544975	0.741645	0.561588	0.72629	0.650338	0.55914	0.781289	0.372487	0.197807	0.386479	0.639191	0.499405	0.574574	0.47499	0.879853	0.549826	0.823162	0.507853	0.812286	0.493537
cg27017414	0.745041	0.669404	0.749918	0.854771	0.568232	0.8893	0.873211	0.725227	0.582504	0.69896	0.171063	0.907279	0.655594	0.882483	0.165287	0.837396	0.873836	0.427685	0.549541	0.757973	0.720138	0.780781	0.797577	0.778299	0.727219	0.590544	0.822537	0.789864	0.776958	0.711857	0.559134	0.721834	0.470865	0.584774	0.694709	0.875376	0.52062	0.185392	0.569056	0.553	0.514923	0.789978	0.469702	0.804474	0.904364
cg27453857	0.0683837	0.1012	0.103687	0.118262	0.0728597	0.130705	0.254821	0.272134	0.107888	0.0734621	0.0868488	0.746904	0.237389	0.481097	0.0917886	0.0611471	0.370152	0.0968793	0.148436	0.644146	0.202058	0.784567	0.138774	0.0559409	0.156514	0.405555	0.465568	0.0971639	0.0628093	0.338609	0.20638	0.146985	0.0781649	0.0585875	0.089703	0.296812	0.118447	0.129202	0.0871873	0.471002	0.0653382	0.230047	0.0433903	0.060938	0.112748
